# Model Calculations of Aerosol Transmission and Infection Risk of COVID-19 in Indoor Environments

**DOI:** 10.1101/2020.09.22.20199489

**Authors:** J. Lelieveld, F. Helleis, S. Borrmann, Y. Cheng, F. Drewnick, G. Haug, T. Klimach, J. Sciare, H. Su, U. Pöschl

## Abstract

The role of aerosolized SARS-CoV-2 viruses in airborne transmission of COVID-19 is debated. The transmitting aerosol particles are generated through the breathing and vocalization by infectious subjects. Some authors state that this represents the dominant route of spreading, while others dismiss the option. Public health organizations generally categorize it as a secondary transmission pathway. Here we present a simple, easy-to-use spreadsheet model to estimate the infection risk for different indoor environments, constrained by published data on human aerosol emissions, SARS-CoV-2 viral loads, infective dose and other parameters. We evaluate typical indoor settings such as an office, a classroom, a choir practice room and reception/party environments. These are examples, and the reader is invited to use the algorithm for alternative situations and assumptions. Our results suggest that aerosols from highly infective subjects can effectively transmit COVID-19 in indoor environments. This “*highly infective*” category represents approximately twenty percent of the patients tested positive for SARS-CoV-2. We find that “*super infective*” subjects, representing the top five to ten percent of positive-tested ones, plus an unknown fraction of less, but still highly infective, high aerosol-emitting subjects, may cause COVID-19 clusters (>10 infections), e.g. in classrooms, during choir singing and at receptions. The highly infective ones also risk causing such events at parties, for example. In general, active room ventilation and the ubiquitous wearing of face masks (i.e. by all subjects) may reduce the individual infection risk by a factor of five to ten, similar to high-volume HEPA air filtering. The most effective mitigation measure studied is the use of high-quality masks, which can drastically reduce the indoor infection risk through aerosols.
