## Supplementary material for "Model Calculations of Aerosol Transmission and Infection Risk of COVID-19 in Indoor Environments": Spreadsheet to calculate infection risk

### Sheet: Tabelle1
				scenario A	scenario B	scenario C	scenario D	scenario E
#RNA for 50% infection probability (D50)	316		room ventilation rate [/h]	0.35	2	2	2	9
deposition probability	0.5		total mask efficiency (exhaling + inhaling)	0	0	0.7	0.95	0
emission breathing [/cm³]	0.06		susceptible # persons / room	24	24	24	24	24
emission speaking [/cm³]	0.6
speaking / breathing ratio	0.1
respiratory rate [l/min]	10		specific results	don't edit!	don't edit!	don't edit!	don't edit!	don't edit!
respiratory fluid RNA conc [/cm³]	500000000
mean wet aerosol diameter [um]	5		dosis 6 hours (per day)*	22.7821	8.25852	2.47756	0.412926	2.22929
infectious episode [d] *	2		dosis infectious episode	45.5643	16.517	4.95511	0.825852	4.45859
virus lifetime in aerosol [h]	1.7		infection risk of individual person [% / episode]	9.51132	3.55817	1.08102	0.180987	0.973226
			risk of 1 person in room being infected [% / episode]	90.9163	58.0849	22.9609	4.25447	20.9206
room area [m²]**	60
room height [m]**	3
** Very large room sizes violate the assumption of instantaneaous mixing of the air			* Episode can be adjusted in A11 plus the number of hours exposed (E10-I10)
normalized results, RVR = 1 / h	don't edit!
			Copyright
infection probability [/RNA]	0.0021911		Max Planck Institute for Chemistry
RNA content in aerosol	0.03125		Hahn-Meitner-Weg 1
aerosol emission [/h]	68400		55128 Mainz
steady state aerosol conc [/l]	0.38
steady state RNA cont. aerosol conc [/l]	0.011875
RNA dosis [/h]	3.5625
